# Sulfation of *O*-glycans on mucin-type proteins from serous ovarian epithelial tumors

**DOI:** 10.1101/2021.07.05.21259706

**Authors:** Kristina A. Thomsson, Varvara Vitiazeva, Constantina Mateoiu, Chunsheng Jin, Jining Liu, Jan Holgersson, Birgitta Weijdegard, Karin Sundfeldt, Niclas G. Karlsson

**Affiliations:** Department of Medical Biochemistry and Cell Biology, Institute of Biomedicine, Sahlgrenska Academy, University of Gothenburg, Gothenburg, Sweden; Department of Pathology and Cytology, Institute of Biomedicine, Sahlgrenska Academy, University of Gothenburg, SE-41345, Gothenburg, Sweden; Department of Laboratory Medicine, Institute of Biomedicine, Sahlgrenska Academy, University of Gothenburg, SE-41345, Gothenburg, Sweden; Department of Obstetrics and Gynecology, Institute of Clinical Sciences, Sahlgrenska Center for Cancer Research, University of Gothenburg, Gothenburg, Sweden; Department of Life Sciences and Health, Faculty of Health Sciences, Oslo Metropolitan University, Oslo, Norway

## Abstract

Despite that sulfated *O*-linked glycans are abundant on ovarian cancer (OC) glycoproteins, their regulation during cancer development and involvement in cancer pathogenesis remain unexplored. We characterized *O*-glycans carrying sulfation on galactose residues and compared their expression to defined sulfotransferases regulated during OC development. Desialylated sulfated oligosaccharides were released from acidic glycoproteins in the cyst fluid from one patient with a benign serous cyst and one patient with serous OC. Oligosaccharides characterized by LC-MS^n^ were identified as core 1 and core 2 *O*-glycans up to the size of decamers, and with 1-4 sulfates linked to GlcNAc residues and to C-3 and/or C-6 of Gal. To study the specificity of the potential ovarian sulfotransferases involved, Gal3ST2 (Gal-3S)-, Gal3ST4 (Gal-3S)-, and CHST1 (Gal-6S)-encoding expression plasmids were transfected individually into CHO cells also expressing the P-selectin glycoprotein ligand-1/mouse immunoglobulin G2b (PSGL-1/mIg G2b) fusion protein and the human core 2 transferase (GCNT1). Characterization of the PSGL-1/mIg G2b *O*-glycans showed that Gal3ST2 preferentially sulfated Gal on the C-6 branch of core 2 structures and Gal3ST4 preferred Gal on the C-3 branch independently if core-1 or-2. CHST1 sulfated Gal residues on both the C-3 (core 1/2) and C-6 branches of core 2 structures. Using serous ovarian tissue micro array, Gal3ST2 was found to be decreased in tissue classified as malignant compared to tissues classified as benign or borderline, with the lowest expression in poorly differentiated malignant tissue. Neither Gal3ST4 nor CHST1 were differentially expressed in benign, borderline or malignant tissue, and there was no correlation between expression level and differentiation stage. The data displays a complex sulfation pattern of *O*-glycans on OC glycoproteins and that aggressiveness of the cancer is associated with a decreased expression of the Gal3ST2 transferase.
