## Supplementary Tables for "Sulfation of *O*-glycans on mucin-type proteins from serous ovarian epithelial tumors"

### Sheet: Suppl Table1
	Table S1. Sulfated desialylated O-glycans from ovarian serous cyst fluid proteins from two patients diagnosed with cystadenoma ('Benign') or papillary cystadenocarcinoma ('Malignant')
	The O-glycans were analyzed as nonderivatized alditols using porous graphitized carbon (PGC) liquid chromatography connected to negative ion mode ion trap MS and MS/MS as described
	in Experimental Procedures
		Theoretical				BENIGN		MALIGNANT
	Name	m/z [M-nH]n-	Charge (n)	Composition1	Tentative sequence2	RT(min)3	m/z	RT(min)	m/z
	464-1	464.1	1	Sul1Hex1HexNAc1	SO3-3Gal-3GalNAcol	10.77	464.1	10.2	464.1
	464-2	464.1	1	Sul1Hex1HexNAc1	SO3-6Gal-3GalNAcol	12.03	464.1	11.4	464.1
	667-1	667.2	1	Sul1Hex1HexNAc2	Gal-3(SO3-GlcNAc-6)GalNAcol	13.21	667.2	12.62	667.2
	829-1	829.2	1	Sul1Hex2HexNAc2	Gal-3(Gal-(SO3-)GlcNAc-6)GalNAcol	15.7	829.3	14.77	829.2
	829-2	829.2	1	Sul1Hex2HexNAc2	Gal-3(SO3-Gal-GlcNAc-6)GalNAcol	17.83	829.3	16.65	829.3
	910-1	454.2	2	Sul2Hex2HexNAc2	SO3-Gal-3(Gal-(SO3-)GlcNAc-6)GalNAcol	17.99	454.1	16.84	454.1
	910-2	454.2	2	Sul2Hex2HexNAc2	[SO3] + Gal-3(Gal-(SO3-)GlcNAc-6)GalNAcol	19.76	454.1	18.7	454.2
	910-3	454.2	2	Sul2Hex2HexNAc2	Gal-3(SO3-Gal-(SO3-)GlcNAc-6)GalNAcol	22.4	454.1	20.69	454.1
	910-4	454.2	2	Sul2Hex2HexNAc2	Gal-3(SO3-Gal-(SO3-)GlcNAc-6)GalNAcol	24.04	454.1	22.9	454.1
	910-5	454.2	2	Sul2Hex2HexNAc2	[2 SO3] + Gal-3(Gal-GlcNAc-6)GalNAcol	30.49	454.1	28.35	454.1
	975-1	975.3	1	Sul1Hex2HexNAc2Fuc1	Gal-3(Gal-(SO3-)(Fuc-)GlcNAc-6)GalNAcol	13.2	975.3	12.6	975.2
	975-2	975.3	1	Sul1Hex2HexNAc2Fuc1	Gal-3(SO3-Gal-(Fuc-)GlcNAc-6)GalNAcol	14.1	975.3	13.42	975.3
	975-3	975.3	1	Sul1Hex2HexNAc2Fuc1	Gal-3(Fuc-Gal-(SO3-)GlcNAc-6)HexNAcol	15.4	975.3	nd
	975-4	975.3	1	Sul1Hex2HexNAc2Fuc1	Gal-3(Fuc-(SO3-)Gal-GlcNAc-6)HexNAcol	29.9	975.3	nd
	975-5	975.3	1	Sul1Hex2HexNAc2Fuc1	Fuc-Gal-3(Gal-(SO3-)GlcNAc-6)GalNAcol	39.7	975.3	nd
	989-1	494.1	2	Sul3Hex2HexNAc2	SO3-Gal-3(SO3-Gal-(SO3-)GlcNAc-6)GalNAcol	25.75	494	nd
	989-2	494.1	2	Sul3Hex2HexNAc2	[SO3] + SO3-Gal-3(SO3-Gal-GlcNAc-6)GalNAcol	29.96	494	28.16	494
	1121-1	1121.4	1	Sul1Hex2HexNAc2Fuc2	Gal-3(Fuc-Gal-(SO3-)(Fuc-)GlcNAc-6)GalNAcol	13.73	1121.3	nd
	1121-2	1121.4	1	Sul1Hex2HexNAc2Fuc2	Fuc-Gal-3(Fuc-Gal-(SO3-)GlcNAc-6)GalNAcol	39.51	1121.3	nd
	1194-1	1194.4	1	Sul1Hex3HexNAc3	[2 Gal][GlcNAc] + (Gal-(SO3-)GlcNAc-6)GalNAcol	25.04	1194.3	23.9	1194.3
	1194-2	1194.4	1	Sul1Hex3HexNAc3	Gal-3(Gal-GlcNAc-Gal-(SO3-)GlcNAc-6)GalNAcol	29.31	1194.3	27.88	1194.3
	1194-3	1194.4	1	Sul1Hex3HexNAc3	Gal-3(Gal-GlcNAc-(SO3-)Gal-GlcNAc-6)GalNAcol	32.19	1194.3	30.69	1194.3
	1194-4	1194.4	1	Sul1Hex3HexNAc3	[SO3] + Gal-3(Gal-GlcNAc-Gal-GlcNAc-6)GalNAcol	34.07	1194.3	32.56	1194.3
	1194-5	1194.4	1	Sul1Hex3HexNAc3	Gal-3(Gal-GlcNAc-(SO3-)Gal-GlcNAc-6)GalNAcol	35.78	1194.3	34.69	1194.3
	1274-1	636.7	2	Sul2Hex3HexNAc3	Gal-3(Gal-(SO3-)GlcNAc-Gal-(SO3-)GlcNAc-6)GalNAcol	28.83	636.7	27.2	636.6
	1274-2	636.7	2	Sul2Hex3HexNAc3	Gal-3(Gal-GlcNAc-(SO3-)Gal-(SO3-)GlcNAc-6)GalNAcol	35.33	636.7	32.9	636.7
	1274-3	636.7	2	Sul2Hex3HexNAc3	[SO3]4 + Gal-3(Gal-GlcNAc-(SO3-)Gal-GlcNAc-6)GalNAcol	37.38	636.7	35.8	636.7
	1274-4	636.7	2	Sul2Hex3HexNAc3	[SO3]4 + Gal-3(Gal-GlcNAc-(SO3-)Gal-GlcNAc-6)GalNAcol	39.11	636.7	37	636.7
	1274-5	636.7	2	Sul2Hex3HexNAc3	Gal-3(Gal-(SO3-)GlcNAc-(SO3-)Gal-GlcNAc-6)GalNAcol	41.59	636.7	40.5	636.7
	1274-6	636.7	2	Sul2Hex3HexNAc3	Gal-3(Gal-(SO3-)GlcNAc-(SO3-)Gal-GlcNAc-6)GalNAcol	nd		42.1	636.7
	1340-1	1340.4	1	Sul1Hex3HexNAc3Fuc1	[Fuc][SO3] + Gal-3(Gal-GlcNAc-Gal-GlcNAc-6)GalNAcol	nd		20.51	1340.4
	1340-2	1340.4	1	Sul1Hex3HexNAc3Fuc1	[Fuc][SO3] + Gal-3(Gal-GlcNAc-Gal-GlcNAc-6)GalNAcol	nd		24.33	1340.3
	1340-3	1340.4	1	Sul1Hex3HexNAc3Fuc1	Gal-3(Gal-GlcNAc-(Fuc-)Gal-(SO3-)GlcNAc-6)GalNAcol	25.85	1340.4	nd
	1340-4	1340.4	1	Sul1Hex3HexNAc3Fuc1	[Fuc] + Gal-3(Gal-GlcNAc-Gal-(SO3-)GlcNAc-6)GalNAcol	28.38	1340.4	nd
	1340-5	1340.4	1	Sul1Hex3HexNAc3Fuc1	Fuc-Gal-3(Gal-GlcNAc-(SO3-)Gal-GlcNAc-6)GalNAcol and	43.14	1340.3	nd
					Fuc-Gal-3(Gal-GlcNAc-Gal-(SO3-)GlcNAc-6)GalNAcol
	1354-1	676.6	2	Sul3Hex3HexNAc3	Gal-3(Gal-(SO3-)GlcNAc-(SO3-)Gal-GlcNAc-6)(SO3-)GalNAcol	40.46	676.5	38.7	676.5
	1354-2	676.6	2	Sul3Hex3HexNAc3	Gal-3(Gal-(SO3-)GlcNAc-(SO3-)Gal-GlcNAc-6)(SO3-)GalNAcol	42.91	676.5	41.2	676.5
	1559-1	1559.5	1	Sul1Hex4HexNAc4	Gal-3(Gal-GlcNAc-Gal-GlcNAc-Gal-(SO3-)GlcNAc-6)GalNAcol	nd		42.31	1559.3
	1559-2	1559.5	1	Sul1Hex4HexNAc4	Gal-3(Gal-GlcNAc-Gal-GlcNAc-(SO3-)Gal-GlcNAc-6)GalNAcol	44.56	1559.4	43.24	1559.3
	1559-3	1559.5	1	Sul1Hex4HexNAc4	Gal-3(Gal-GlcNAc-Gal-GlcNAc-(SO3-)Gal-GlcNAc-6)GalNAcol	45.88	1559.4	44.64	1559.4
	1559-4	1559.5	1	Sul1Hex4HexNAc4	[SO3] + Gal-3(Gal-GlcNAc-Gal-GlcNAc-Gal-GlcNAc-6)GalNAcol	nd		46.24	1559.3
	1559-5	1559.5	1	Sul1Hex4HexNAc4	[SO3] + Gal-GlcNAc-Gal-GlcNAc-Gal-GlcNAc-Gal-3GalNAcol	nd		48.05	1559.3
	1639-1	819.2	2	Sul2Hex4HexNAc4	Gal-3(Gal-GlcNAc-Gal-(SO3-)GlcNAc-Gal-(SO3-)GlcNAc-6)GalNAcol	nd		46.8	819.2
	1639-2	819.2	2	Sul2Hex4HexNAc4	Gal-3(Gal-(SO3-)GlcNAc-Gal-(SO3-)GlcNAc-Gal-GlcNAc-6)GalNAcol	49.35	819.2	47.7	819.2
	1639-3	819.2	2	Sul2Hex4HexNAc4	Gal-3(Gal-GlcNAc-Gal-(SO3-)GlcNAc-(SO3-)Gal-GlcNAc-6)GalNAcol	nd		49.5	819.3
	1639-4	819.2	2	Sul2Hex4HexNAc4	[2 SO3]5 + Gal-3(Gal-GlcNAc-Gal-GlcNAc-Gal-GlcNAc-6)GalNAcol	nd		52.2	819.2
	1639-5	819.2	2	Sul2Hex4HexNAc4	[2 SO3]5 + Gal-3(Gal-GlcNAc-Gal-GlcNAc-Gal-GlcNAc-6)GalNAcol	nd		54.93	819.2
	1719-1	859.2	2	Sul3Hex4HexNAc4	[3 SO3] + Gal-3(Gal-GlcNAc-Gal-GlcNAc-Gal-GlcNAc-6)GalNAcol	50.94	859.1	49.43	859.1
	1719-2	859.2	2	Sul3Hex4HexNAc4	[3 SO3] + Gal-3(Gal-GlcNAc-Gal-GlcNAc-Gal-GlcNAc-6)GalNAcol	52.7	859.1	50.53	859
	1719-3	859.2	2	Sul3Hex4HexNAc4	[3 SO3] + Gal-3(Gal-GlcNAc-Gal-GlcNAc-Gal-GlcNAc-6)GalNAcol	54.8	859.1	53.04	859.1
	1799-1	899.2	2	Sul4Hex4HexNAc4	[4 SO3] + Gal-3(Gal-GlcNAc-Gal-GlcNAc-Gal-GlcNAc-6)GalNAcol	55.73	899	53.5	899
	2005-1	1001.8	2	Sul2Hex5HexNAc5	[2 SO3] + Gal-3(Gal-GlcNAc-Gal-GlcNAc-Gal-GlcNAc-Gal-GlcNAc-6)GalNAcol	56.32	1001.8	55.55	1001.8
	2005-2	1001.8	2	Sul2Hex5HexNAc5	[2 SO3] + Gal-3(Gal-GlcNAc-Gal-GlcNAc-Gal-GlcNAc-Gal-GlcNAc-6)GalNAcol	58.84	1001.8	57.27	1001.8
	2005-3	1001.8	2	Sul2Hex5HexNAc5	[2 SO3] + Gal-3(Gal-GlcNAc-Gal-GlcNAc-Gal-GlcNAc-Gal-GlcNAc-6)GalNAcol	nd		58.5	1001.8
	1Abbreviations: Hex, hexose; HexNAc, N-acetylhexosamine; Sul, sulfate
	2Tentative sequence assignment is based on interpretation of MS/MS spectra, and also compared to reference spectra. Residue branches are in parenthesis.
	Branches attached to C6 of GalNAcol are highlighted in bold. Nonassigned residues are in brackets.
	Assumptions and abbreviations: Gal, galactose; GalNAc, N-acetylgalactosamine; GlcNAc, N-acetylglucosamine; SO3, sulfate.
	The reducing end HexNAcol are GalNacol.
	3nd = not detected
	4Sulfate linked to a GlcNAc
	5Sulfate linked to two adjacent residues of the four inner residues of the C6 branch

### Sheet: Suppl Table 2
Table S2. Sulfated O-glycans with from ovarian serous cyst fluids from two patients diagnosed with cystadenoma ('Benign') or papillary cystadenocarcinoma ('Malignant') .
Glycans were characterized with MS2, MS3 and MS4 experiments.
Sialylated (NeuAc) sulfoglycoforms were identified with partial sequence assignment (MS2) and are listed adjacent to the corresponding monosaccharide composition.
			BENIGN					MALIGNANT
			No. of NeuAc					No. of NeuAc
Residue composition	Sequence1	No.of sulfates	0	1	2	3	desialylated sample	0	1	2	3	desialylated sample
Hex[1] HexNAc[2]		1	+	+	-	-	+	+	+	-	-	+
Hex[1] HexNAc[2]		1	+	-	-	-	+	+	+	-	-	+
Hex[2] HexNAc[2]		1	+	+	+	-	+	+	+	+	-	+
		2	+	+	+	-	+	-	+	+	-	+
		3	+	+	-	-	+	-	+	-	-	+
Hex[2] HexNAc[2] Fuc[1]		1	+	+	+	-	+	+	+	+	-	+
Hex[2] HexNAc[2] Fuc[2]		1	+	+	-	-	+	-	+	-	-	-
Hex[3] HexNAc[3]		1	+	+	+	-	+	-	+	+	-	+
		2	-	+	+	-	+	-	+	+	+	+
		3	-	+	-	-	+	-	+	+	-	+
Hex[3] HexNAc[3] Fuc[1]		1	-	+	-	-	+	-	+	+	-	+
Hex[4] HexNAc[4]		1	-	-	+	-	+	-	+	+	+	+
		2	-	-	-	-	+	-	+	+	+	+
		3	-	-	-	-	+	-	-	-	-	+
		4	-	-	-	-	+	-	-	-	-	+
Hex[5] HexNAc[5]		2	-	-	-	-	+	-	-	-	-	+
	[1] Sequence was deduced by analyses of the desialylated glycans

### Sheet: Suppl Table3
Table S3.
Compilation of data-dependent MS experiments performed during separate LC-MS runs, used in this project to characterize desialylated sulfated reduced O-glycans from
ovarian serous cyst fluid proteins from two individuals with cystadenoma ('Benign') or papillary cystadenocarcinoma ('Malignant') . Details are described in Experimental Procedures.
	Precursor ion		Data-dependent MS scans
Composition	m/z	Charge	BENIGN	MALIGNANT
Sul1Hex1HexNAc1	464.1	1	MS2	MS2
Sul1Hex1HexNAc2	667.2	1	MS2	MS2
Sul1Hex2HexNAc2	829.2	1	MS2	MS2(829)1, MS3(829®667)
Sul2Hex2HexNAc2	454.2	2	MS2(454), MS3 (454®373)2, MS3(454®667),MS4(454®373®261)	MS2(454), MS3 (454®373), MS3(454®667),MS4(454®373®261)
Sul1Hex2HexNAc2Fuc1	975.3	1	MS2	MS2
Sul3Hex2HexNAc2	494.1	2	MS3(494®454)	MS3(494®454)
Sul1Hex2HexNAc2Fuc2	1121.4	1	MS2	MS2
Sul1Hex3HexNAc3	1194.4	1	MS2	MS2
Sul2Hex3HexNAc3	636.7	2	MS2(636),MS3(636®555),MS4(636®555®474)	MS3(636®555),MS4(636®555®474)
Sul1Hex3HexNAc3Fuc1	1340.4	1	MS2	MS2
Sul3Hex3HexNAc3	676.6	2	MS3(676®636)	MS2
Sul1Hex4HexNAc4	1559.5	1	MS2	MS2
Sul2Hex4HexNAc4	819.2	2	MS2, MS3(819®738), MS4(819®738®657)	MS2, MS3(819®738), MS4(819®738®657)
Sul3Hex4HexNAc4	859.2	2	MS3(859®819)	MS2
Sul4Hex4HexNAc4	899.2	2	MS3(899®859), MS3(899®819),MS4(899®859®819)	MS3(899®819),MS3(899®666)
Sul2Hex5HexNAc5	1001.8	2	MS2 (1002)	MS2
1 'MS2' means data-dependent MS2 scans on the six most abundant components in every full scan.
2Data-dependent MS2, MS3 or MS4 experiment throughout the LC run on the fragment ions within parenthesis.

### Sheet: Suppl Table4
	Table S4. Clinicopathological characteristics of serous tumors evaluated for immunohistological stainings with sulfotransferases Gal3ST2, Gal3ST4 and CHST1
		Malignancy n (%)			Stage		FIGO Grade		Age (Mean age)
	Total	Benign	Borderline	Malign	I-II	III-IV	LGSC	HGSC	Benign	Borderline	Malign
	323	92 (29)	39 (12)	192 (59)	71	160	22	170	39-86 (65)	23-85 (50)	28-88 (61)
